# Innate immune responses in patients treated with SBRT irradiation enhances prostate cancer remissions

**DOI:** 10.1101/2022.01.06.22268830

**Authors:** Amrita K Cheema, Yaoxiang Li, Sean Collins, Simeng Suy, Mary Ventimiglia, Keith Kowalczyk, Ryan Hankins, John Lynch, Einsley-Marie Janowski, Scott Grindrod, Alejandro Villagra, Anatoly Dritschilo

## Abstract

Stereotactic body radiation therapy (SBRT) is a curative therapeutic modality employing large fractional doses of highly conformal radiation therapy for cancer treatment. To understand the mechanisms underlying clinical responses to radiation therapy, SBRT offers a unique window for high-throughput analysis of post-radiation molecular events to inform predictive biomarker discovery and strategies for multi-disciplinary therapeutics. We performed longitudinal analysis of plasma proteins and metabolites from patients treated with prostate SBRT, comparing cohorts of patients in clinical remission to cohorts experiencing PSA-determined cancer progression. We observed onset of post-SBRT DNA Damage Response (DDR), cell cycle arrest, and immune response signaling in patients within one hour of treatment and innate immune response signaling that persisted for up to three months following treatment. Furthermore, patients in remission experienced more robust immune responses and metabolite elevations consistent with a pro-inflammatory, M1-mediated innate immune activation in the short-term following SBRT, whereas patients with disease progression had less robust immune responses and M2-mediated metabolite elevations. We interpret these data to support a critical role for innate immune activation in the clinical outcomes of patients receiving radiation therapy for prostate cancer potentially improving future multidisciplinary therapeutic strategies.

**One Sentence Summary:** Following SBRT, proteomic and metabolomic profiles reveal a robust immune activation that correlates with prostate cancer remission
