## Supplementary material for "Innate immune responses in patients treated with SBRT irradiation enhances prostate cancer remissions": Supp. Table 3

### Sheet: Sheet1
	Supplementary Table 3. Validation of metabolite identification using tandem mass spectrometry-based fragmentation matching
SPECTRA ONLINE	Metabolites	Double_Check M/Z	Metabolite_m/z	Mode	MZ	RT		Metabolites	Fragment ions	pattern ion web
no	LPA(0:0/18:2(9Z,12Z))	Y	LPA(0:0/18:2(9Z,12Z))_433.1801	Neg	433.18	10.2528	433.1801_10.2528	LPA(0:0/18:2(9Z,12Z))
no	PS(14:0/16:0)	Y	PS(14:0/16:0)_706.8014	Neg	706.801	0.7369	706.8014_0.7369	PS(14:0/16:0)
yes	PS(18:0/20:4(8Z,11Z,14Z,17Z))	Y	PS(18:0/20:4(8Z,11Z,14Z,17Z))_810.3961	Neg	810.396	0.766	810.3961_0.766	PS(18:0/20:4(8Z,11Z,14Z,17Z))	723, 437, 419, 303, 183
yes	SM(d18:1/18:0)	Y	SM(d18:1/18:0)_730.789	Neg	730.789	0.7364	730.789_0.7364	SM(d18:1/18:0)	184
yes	1,7-Dimethylxanthine	Y	1,7-Dimethylxanthine_179.059	Neg	179.059	3.5254	179.059_3.5254	1,7-Dimethylxanthine	180/181, 123/124, 95, 68
no	3alpha-Hydroxyoreadone	Y	3alpha-Hydroxyoreadone_251.1313	Neg	251.131	8.4957	251.1313_8.4957	3alpha-Hydroxyoreadone
yes	5-Acetylamino-6-formylamino-3-methyluracil	Y	5-Acetylamino-6-formylamino-3-methyluracil_225.0624	Neg	225.062	3.6582	225.0624_3.6582	5-Acetylamino-6-formylamino-3-methyluracil	225, 197, 154, 140, 127
yes	Adipic acid	Y	Adipic acid_145.0511	Neg	145.051	0.7938		Adipic acid	126.999, 101.068, 83.108, 81.049, 54.295, 53.257
no	Galactosylceramide (d18:1/14:0)	Y	Galactosylceramide (d18:1/14:0)_670.7105	Neg	670.711	0.7619	670.7105_0.7619	Galactosylceramide (d18:1/14:0)
yes	Glutamyl-Cysteine	Y	Glutamyl-Cysteine_248.0449	Neg	248.045	1.374	248.0449_1.374	Glutamyl-Cysteine	171.07, 128.03, 41.00	147+240
no	Glycyl-Glutamate	Y	Glycyl-Glutamate_201.8584	Neg	201.858	10.7722	201.8584_10.7722	Glycyl-Glutamate		75+147
no	Methyl N-methylanthranilate	Y	Methyl N-methylanthranilate_164.0703	Neg	164.07	2.7213	164.0703_2.7213	Methyl N-methylanthranilate
yes	n-acetyldopamine	Y	n-acetyldopamine_194.0807	Neg	194.081	7.8986	194.0807_7.8986	n-acetyldopamine	154, 137, 119, 91.
yes	Ornithine	Y	Ornithine_131.0815	Neg	131.082	0.7723	131.0815_0.7723	Ornithine	113, 114, 95, 85, 83
yes	Suberic acid	Y	Suberic acid_173.0807	Neg	173.081	5.5274	173.0807_5.5274	Suberic acid	111.08, 109.06, 83.05, 81.03, 57.03
yes	threo-Isocitric acid	Y	threo-Isocitric acid_191.0181	Neg	191.018	1.2396	191.0181_1.2396	threo-Isocitric acid	111.00, 85.02, 73.02, 57.03
yes	Uric acid	Y	Uric acid_167.0196	Neg	167.02	0.986	167.0196_0.986	Uric acid	124.01, 96.02, 69.01, 41.99
CoA	(2E)-Dodecenoyl-CoA	Y	(2E)-Dodecenoyl-CoA_942.4824	Neg	942.482	10.8731	942.4824_10.8731	(2E)-Dodecenoyl-CoA	766.10, 686.14, 408.01
??	2-Chloro-3-oxoadipate	Y	2-Chloro-3-oxoadipate_192.9909	Neg	192.991	0.8116	192.9909_0.8116	2-Chloro-3-oxoadipate	156, 115, 59, 55
??	2-C-Methyl-D-erythritol 4-phosphate	Y	2-C-Methyl-D-erythritol 4-phosphate_215.0315	Neg	215.031	0.784	215.0315_0.784	2-C-Methyl-D-erythritol 4-phosphate	189, 147, 117, 73
yes	Cer(d18:0/18:0)	Y	Cer(d18:0/18:0)_566.5129	Neg	566.513	10.2446	566.5129_10.2446	Cer(d18:0/18:0)	548, 534, 518, 300, 268, 239, 265, 252
no	CerP(d18:1/16:0)	Y	CerP(d18:1/16:0)_616.5536	Neg	616.554	0.7698	616.5536_0.7698	CerP(d18:1/16:0)
yes	Citric acid	Y	Citric acid_190.9277	Neg	190.928	12.1435	190.9277_12.1435	Citric acid	111.00, 87.00, 57.03
no	DG(15:0/18:1(9Z)/0:0)	Y	DG(15:0/18:1(9Z)/0:0)_579.8595	Neg	579.86	0.7463	579.8595_0.7463	DG(15:0/18:1(9Z)/0:0)
no	Guanosine pentaphosphate adenosine	Y	Guanosine pentaphosphate adenosine_930.5181	Neg	930.518	10.7887	930.5181_10.7887	Guanosine pentaphosphate adenosine
(glutamat)	L-beta-aspartyl-L-glutamic acid	Y	L-beta-aspartyl-L-glutamic acid_261.0731	Neg	261.073	7.0236	261.0731_7.0236	L-beta-aspartyl-L-glutamic acid	128.03, 102.05, 41.00
yes	NADP	Y	NADP_743.5433	Neg	743.543	10.8805	743.5433_10.8805	NADP	620.01, 408.01, 272.95, 158.92
yes	Oxytocin	Y	Oxytocin_935.5241	Neg	935.524	10.9858	935.5241_10.9858	Oxytocin	939.46, 586.26, 489.24, 408.59	1007
no	PI(20:3(8Z,11Z,14Z)/18:0)	Y	PI(20:3(8Z,11Z,14Z)/18:0)_887.5484	Neg	887.548	11.1029	887.5484_11.1029	PI(20:3(8Z,11Z,14Z)/18:0)
yes	PIP(18:0/18:1(11Z))	Y	PIP(18:0/18:1(11Z))_943.4807	Neg	943.481	10.8876	943.4807_10.8876	PIP(18:0/18:1(11Z))	339, 401, 463, 481
yes	PIP(18:2(9Z,12Z)/18:1(11Z))	Y	PIP(18:2(9Z,12Z)/18:1(11Z))_939.5408	Neg	939.541	10.7724	939.5408_10.7724	PIP(18:2(9Z,12Z)/18:1(11Z))	339, 401, 463, 481
CoA	Undecanoyl-CoA	Y	Undecanoyl-CoA_934.5237	Neg	934.524	10.998	934.5237_10.998	Undecanoyl-CoA	766.10, 686.14, 408.01
no	Vitamin D5	Y	Vitamin D5_411.3799	Neg	411.38	10.9859	411.3799_10.9859	Vitamin D5
no	Cer(d18:0/16:0)	Y	Cer(d18:0/16:0)_540.4261	POS	540.426	9.6837	540.4261_9.6837	Cer(d18:0/16:0)
no	DG(22:0/0:0/20:4n6)	Y	DG(22:0/0:0/20:4n6)_701.5611	POS	701.561	9.1667	701.5611_9.1667	DG(22:0/0:0/20:4n6)
no	DG(24:0/0:0/22:4n6)	Y	DG(24:0/0:0/22:4n6)_757.56	POS	757.56	9.364	757.56_9.364	DG(24:0/0:0/22:4n6)
yes	Glycyl-Glutamine	Y (Also found in NEG Mode)	Glycyl-Glutamine_203.9706	POS	203.971	11.0788	203.9706_11.0788	Glycyl-Glutamine		75+146
(hydroy arginine)	Leucyl-Arginine	Y	Leucyl-Arginine_288.2859	POS	288.286	7.6084	288.2859_7.6084	Leucyl-Arginine	191.11, 116.06, 76.05, 70.06	131+174
no	PE(16:0/P-18:1(9Z))	Y	PE(16:0/P-18:1(9Z))_702.5645	POS	702.564	9.156	702.5645_9.156	PE(16:0/P-18:1(9Z))
no	PE(18:3(6Z,9Z,12Z)/14:1(9Z))	Y	PE(18:3(6Z,9Z,12Z)/14:1(9Z))_684.4418	POS	684.442	8.8629	684.4418_8.8629	PE(18:3(6Z,9Z,12Z)/14:1(9Z))
no	PGP(16:1(9Z)/18:0)	Y	PGP(16:1(9Z)/18:0)_829.5577	POS	829.558	9.3758	829.5577_9.3758	PGP(16:1(9Z)/18:0)
no	PI(16:2(9Z,12Z)/16:0)	Y	PI(16:2(9Z,12Z)/16:0)_807.5742	POS	807.574	9.1758	807.5742_9.1758	PI(16:2(9Z,12Z)/16:0)
yes	SM(d18:1/18:1(11Z))	Y	SM(d18:1/18:1(11Z))_729.1665	POS	729.167	6.5494	729.1665_6.5494	SM(d18:1/18:1(11Z))	711
no	TG(16:1(9Z)/15:0/18:4(6Z,9Z,12Z,15Z))	Y	TG(16:1(9Z)/15:0/18:4(6Z,9Z,12Z,15Z))_811.6064	POS	811.606	9.316	811.6064_9.316	TG(16:1(9Z)/15:0/18:4(6Z,9Z,12Z,15Z))
N+A48:I48+A48:G48	Arachidonic acid	N	Arachidonic acid_321.1315	POS	321.132	5.9004	321.1315_5.9004	Arachidonic acid	221.15, 121.1025, 95.08, 93.07, 81.07, 67.05	305.24		Mycophenolic acid (MW: 320.3371)
no	11Z-Octadecenylcarnitine	Y	11Z-Octadecenylcarnitine_426.3566	POS	426.357	8.5614	426.3566_8.5614	11Z-Octadecenylcarnitine
no	15R-HEDE	Y	15R-HEDE_325.2739	POS	325.274	9.7233	325.2739_9.7233	15R-HEDE
no	1-Arachidonoylglycerol;1-Arachidonoyl-sn-glycerol	Y	1-Arachidonoylglycerol;1-Arachidonoyl-sn-glycerol_379.2831	POS	379.283	9.6829	379.2831_9.6829	1-Arachidonoylglycerol;1-Arachidonoyl-sn-glycerol
cholanoic acid	3b,7a-Dihydroxy-5b-cholanoic acid	Y	3b,7a-Dihydroxy-5b-cholanoic acid_393.2976	POS	393.298	10.3121	393.2976_10.3121	3b,7a-Dihydroxy-5b-cholanoic acid	393.29, 373.26, 283.26, 134.60, 45.00
stearic acid	9R,10S-epoxy-stearic acid;9S,10R-epoxy-stearic acid	Y	9R,10S-epoxy-stearic acid;9S,10R-epoxy-stearic acid_299.2555	POS	299.255	10.6663	299.2555_10.6663	9R,10S-epoxy-stearic acid;9S,10R-epoxy-stearic acid	285.25, 57.07, 43.05
no	Adenylated molybdopterin	Y	Adenylated molybdopterin_725.0677	POS	725.068	6.5422	725.0677_6.5422	Adenylated molybdopterin
??	alpha-Tocopherol acetate	Y	alpha-Tocopherol acetate_473.3986	POS	473.399	9.8181	473.3986_9.8181	alpha-Tocopherol acetate	430, 207, 165, 164
arginine	Arginyl-Arginine	Y	Arginyl-Arginine_331.2186	POS	331.219	8.9425	331.2186_8.9425	Arginyl-Arginine	175.11, 116.07,70.06, 60.05
no	Heme;Haem;Protoheme	Y	Heme;Haem;Protoheme_617.1831	POS	617.183	7.2819	617.1831_7.2819	Heme;Haem;Protoheme
lysine	Lysyl-Lysine	Y	Lysyl-Lysine_275.2682	POS	275.268	9.1833	275.2682_9.1833	Lysyl-Lysine	147.11, 84.08, 64.01, 56.05
yes	MG(16:1(9Z)/0:0/0:0)	Y	MG(16:1(9Z)/0:0/0:0)_329.3082	POS	329.308	7.8884	329.3082_7.8884	MG(16:1(9Z)/0:0/0:0)	67.0534, 81.0708, 83.0843, 105.0693, 149.0180, 166.1235, 314.2523
glutamic acid	N-oleoyl glutamic acid	Y	N-oleoyl glutamic acid_412.3072	POS	412.307	8.9789	412.3072_8.9789	N-oleoyl glutamic acid	148, 130.05, 102.05, 84.04, 56.05
glutathione	S-(Hydroxymethyl)glutathione	Y	S-(Hydroxymethyl)glutathione_338.1045	POS	338.104	7.9655	338.1045_7.9655	S-(Hydroxymethyl)glutathione	308, 233.06, 179.05, 162.02, 84.04, 76.02
no	(3'-sulfo)Galbeta-Cer(d18:0/18:0(2OH))	?	(3'-sulfo)Galbeta-Cer(d18:0/18:0(2OH))_824.5565	POS	824.557	10.7735	824.5565_10.7735	(3'-sulfo)Galbeta-Cer(d18:0/18:0(2OH))
no	beta-D-Glucopyranuronic acid	Y	beta-D-Glucopyranuronic acid_383.1719	POS	383.172	9.0823	383.1719_9.0823	beta-D-Glucopyranuronic acid
no	10-Deoxymethynolide	Y	10-Deoxymethynolide_297.2075	POS	297.207	9.1889	297.2075_9.1889	10-Deoxymethynolide
cholecalciferol= vit D3	dihydroxy-9,11-didehydrocholecalciferol	Y	dihydroxy-9,11-didehydrocholecalciferol_563.3766	POS	563.377	10.6384	563.3766_10.6384	dihydroxy-9,11-didehydrocholecalciferol	385.34, 367.33, 259.24, 159.11, 107.08
no	16:3-Glc-Campesterol	Y	16:3-Glc-Campesterol_795.6074	POS	795.607	10.7519	795.6074_10.7519	16:3-Glc-Campesterol
no	18:0-18:2-PC	Y	18:0-18:2-PC_787.6054	POS	787.605	10.7847	787.6054_10.7847	18:0-18:2-PC
no	18:1-18:1-PE	N, However, PE-NMe(18:1(9Z)/18:1(9Z)) has the MW equals to 757.56	18:1-18:1-PE_758.5704	POS	758.57	10.2182	758.5704_10.2182	18:1-18:1-PE
vitamin D2	methylvitamin D2	Y	methylvitamin D2 _427.3545	POS	427.354	8.5624	427.3545_8.5624	methylvitamin D2	397.34, 379.33, 159.11, 107.08, 69.07
20 hete	20-HETE-d6	Y	20-HETE-d6_327.2789	POS	327.279	9.8207	327.2789_9.8207	20-HETE-d6	303.23, 285.22, 105.06, 91.05, 79.05, 67.05, 55.05
vit D3	25-hydroxy-27-norvitamin D3	Y	25-hydroxy-27-norvitamin D3_441.2947	POS	441.295	10.6662	441.2947_10.6662	25-hydroxy-27-norvitamin D3	385.34, 367.33, 259.24, 159.11, 107.08
no	27-Norcholestanehexol	Y	27-Norcholestanehexol_455.333	POS	455.333	9.8935	455.333_9.8935	27-Norcholestanehexol
Vit dD3	2alpha-(3-Hydroxypropyl)-1alpha,25-dihydroxy-19-norvitamin D3	Y	2alpha-(3-Hydroxypropyl)-1alpha,25-dihydroxy-19-norvitamin D3_463.3764	POS	463.376	9.827	463.3764_9.827	2alpha-(3-Hydroxypropyl)-1alpha,25-dihydroxy-19-norvitamin D3	385.34, 367.33, 259.24, 159.11, 107.08
vit D3	3-Deoxyvitamin D3	?, Not able to find the exact MW	3-Deoxyvitamin D3_369.3523	POS	369.352	9.509	369.3523_9.509	3-Deoxyvitamin D3	385.34, 367.33, 259.24, 159.11, 107.08		Tetracosanoic acid	MW: 368.63
carnitine	3-Hydroxyhexadecanoylcarnitine	Y	3-Hydroxyhexadecanoylcarnitine_416.3348	POS	416.335	9.8794	416.3348_9.8794	3-Hydroxyhexadecanoylcarnitine	162.11, 103.03, 85.02, 60.08, 43.01
asp +tyr	Asparaginyl-Tyrosine	Y	Asparaginyl-Tyrosine_296.1458	POS	296.146	8.5572	296.1458_8.5572	Asparaginyl-Tyrosine	133.06, 87.05, 74.02, 43.01, 182, 165.05, 136.07, 123.04, 119.04, 91.05, 77.03
no	CE(15:1)	Y	CE(15:1)_610.1883	POS	610.188	10.0827	610.1883_10.0827	CE(15:1)
no	Cer(d18:0/14:0)	Y	Cer(d18:0/14:0)_512.7427	POS	512.743	11.0406	512.7427_11.0406	Cer(d18:0/14:0)
no	CerP(d18:1/8:0)	Y	CerP(d18:1/8:0)_506.3609	POS	506.361	11.0167	506.3609_11.0167	CerP(d18:1/8:0)
cysteine	Cysteinyl-Cysteine	Y	Cysteinyl-Cysteine_224.9914	POS	224.991	11.0946	224.9914_11.0946	Cysteinyl-Cysteine	241, 151.98, 120.01, 74.02
no	DG(14:1n5/0:0/16:1n7)	Y	DG(14:1n5/0:0/16:1n7)_538.1791	POS	538.179	10.811	538.1791_10.811	DG(14:1n5/0:0/16:1n7)
no	Di(2-ethylhexyl) adipate;Dioctyl adipate	Y	Di(2-ethylhexyl) adipate;Dioctyl adipate_371.313	POS	371.313	7.8397	371.313_7.8397	Di(2-ethylhexyl) adipate;Dioctyl adipate
no	GPCho(14:0/18:1(11Z))	Y	GPCho(14:0/18:1(11Z))_733.5552	POS	733.555	10.0201	733.5552_10.0201	GPCho(14:0/18:1(11Z))
no	Hydroxyacetic Porphyrin III	? Based on HMDB, the metabolite has been revoked	Hydroxyacetic Porphyrin III_803.2385	POS	803.239	6.548	803.2385_6.548	Hydroxyacetic Porphyrin III
no	Hydroxyspheroidenone	Y	Hydroxyspheroidenone_601.4625	POS	601.462	10.1016	601.4625_10.1016	Hydroxyspheroidenone
acetic acid	IAA-94;Indanyloxyacetic acid	Y	IAA-94;Indanyloxyacetic acid_357.0657	POS	357.066	8.5636	357.0657_8.5636	IAA-94;Indanyloxyacetic acid	61, 44.78, 43.41
lithocholic acid	Isolithocholic acid	Y	Isolithocholic acid_377.3068	POS	377.307	9.3816	377.3068_9.3816	Isolithocholic acid	183, 90
Convallatoxin	L-rhamnoside	N	L-rhamnoside_553.2985	POS	553.298	9.2005	553.2985_9.2005	L-rhamnoside	573, 298.14		DG(15:0/0:0/16:1n7)		MW: 552.4753
histidine	N-arachidonoyl histidine	Y	N-arachidonoyl histidine_442.307	POS	442.307	8.9693	442.307_8.9693	N-arachidonoyl histidine	156, 110.07, 93.04, 83.06, 56.05
no	PI-Cer(t18:0/16:0)	Y	PI-Cer(t18:0/16:0)_798.5412	POS	798.541	10.8556	798.5412_10.8556	PI-Cer(t18:0/16:0)
no	PS(14:1(9Z)/18:3(9Z,12Z,15Z))	Y	PS(14:1(9Z)/18:3(9Z,12Z,15Z))_728.481	POS	728.481	8.8498	728.481_8.8498	PS(14:1(9Z)/18:3(9Z,12Z,15Z))
