## Supplementary material for "Innate immune responses in patients treated with SBRT irradiation enhances prostate cancer remissions": Supp. Table 4

### Sheet: 20210624_pc_rad_metabolomics.cs
Supplementary Table 4. Test statistics comparing each post-RT time point to baseline (pre) in the GU cohort
		24h vs. Pre				1m vs. Pre				3m vs. Pre				6m vs. Pre
mz_RT	Name	p.value	FDR	Fold Change	log2(FC)	p.value	FDR	Fold Change	log2(FC)	p.value	FDR	Fold Change	log2(FC)	p.value	FDR	Fold Change	log2(FC)
194.0807_7.8986	n-acetyldopamine	1.2768e-51	1.1236e-49	6.3297	2.6621	4.5455e-48	4.0001e-46	5.1323	2.3596	7.364e-57	6.4803e-55	10.183	3.3481	3.1752e-48	2.7942e-46	6.0668	2.6009
412.3072_8.9789	N-oleoyl glutamic acid	4.0482e-44	1.7812e-42	11.517	3.5257	2.3377e-41	5.1428e-40	11.741	3.5534	5.6939e-38	1.0021e-36	8.2092	3.0372	1.2366e-30	1.3603e-29	4.5237	2.1775
684.4418_8.8629	PE(18:3(6Z,9Z,12Z)/14:1(9Z))	5.2212e-42	1.5316e-40	0.069854	-3.8395	8.11e-43	3.0667e-41	0.071151	-3.813	1.1156e-42	4.9085e-41	0.06751	-3.8888	1.6949e-39	4.9716e-38	0.070427	-3.8277
164.0703_2.7213	Methyl N-methylanthranilate	1.1361e-41	2.4995e-40	0.10869	-3.2017	1.0455e-42	3.0667e-41	0.1008	-3.3105	4.9608e-16	2.1828e-15	0.52875	-0.91935	0.0021233	0.0074739	0.83675	-0.25714
329.3082_7.8884	MG(16:1(9Z)/0:0/0:0)	4.6827e-40	8.2416e-39	0.1428	-2.8079	2.1839e-27	1.4783e-26	0.16634	-2.5878	3.7503e-38	8.2506e-37	0.13906	-2.8462	1.2287e-36	2.1624e-35	0.13952	-2.8415
167.0196_0.986	Uric acid	5.7851e-39	8.4848e-38	7.1201	2.8319	1.2288e-39	1.8022e-38	7.4399	2.8953	3.8085e-24	2.7929e-23	2.9353	1.5535	1.6347e-30	1.5984e-29	5.0166	2.3267
248.0449_1.374	Glutamyl-Cysteine	4.5919e-38	5.7727e-37	7.0322	2.814	7.1904e-38	9.0393e-37	6.7218	2.7488	5.2966e-30	5.1789e-29	3.7337	1.9006	1.8548e-12	8.5908e-12	1.7252	0.78677
725.0677_6.5422	Adenylated molybdopterin	6.4318e-38	7.075e-37	0.057223	-4.1273	2.9388e-41	5.1724e-40	0.054801	-4.1897	3.2948e-40	9.6649e-39	0.058452	-4.0966	2.2348e-40	9.8331e-39	0.055031	-4.1836
225.0624_3.6582	5-Acetylamino-6-formylamino-3-methyluracil	7.3379e-37	7.1749e-36	9.1321	3.1909	4.9615e-31	4.8513e-30	5.5991	2.4852	1.0714e-34	1.3469e-33	6.9555	2.7981	4.03e-39	8.866e-38	10.348	3.3713
379.2831_9.6829	1-Arachidonoylglycerol;1-Arachidonoyl-sn-glycerol	2.7267e-33	2.3995e-32	0.11691	-3.0965	5.6672e-36	6.2339e-35	0.10261	-3.2847	7.6858e-37	1.1272e-35	0.10386	-3.2673	1.3629e-33	1.999e-32	0.10643	-3.232
331.2186_8.9425	Arginyl-Arginine	7.3155e-30	5.8524e-29	0.13528	-2.886	1.0461e-29	8.3689e-29	0.13129	-2.9292	1.5548e-31	1.7103e-30	0.12017	-3.0568	1.2011e-28	1.0569e-27	0.12869	-2.9581
131.0815_0.7723	Ornithine	2.2334e-28	1.6378e-27	5.3285	2.4137	1.1977e-28	8.7832e-28	5.513	2.4628	5.0443e-25	4.0354e-24	4.7619	2.2515	3.548e-32	4.4603e-31	6.9149	2.7897
173.0807_5.5274	Suberic acid	1.3369e-24	9.05e-24	0.34837	-1.5213	1.6549e-20	9.102e-20	0.36264	-1.4634	2.3702e-19	1.3036e-18	0.37849	-1.4017	6.5723e-23	5.2578e-22	0.35122	-1.5095
393.2976_10.3121	3b,7a-Dihydroxy-5b-cholanoic acid	1.6018e-24	1.0068e-23	8.827	3.1419	1.3879e-30	1.2213e-29	7.0469	2.817	8.0098e-30	7.0487e-29	6.0952	2.6077	2.1297e-20	1.5618e-19	3.3376	1.7388
426.3566_8.5614	11Z-Octadecenylcarnitine	7.5618e-24	4.4363e-23	6.4768	2.6953	4.3407e-22	2.5466e-21	7.2141	2.8508	2.135e-21	1.342e-20	5.5599	2.4751	2.7513e-16	1.5132e-15	3.9067	1.966
338.1045_7.9655	S-(Hydroxymethyl)glutathione	6.4962e-22	3.5729e-21	0.17574	-2.5085	8.0471e-24	5.0582e-23	0.15855	-2.657	7.4377e-22	5.0347e-21	0.17109	-2.5472	1.3572e-19	8.5308e-19	0.18713	-2.4179
473.3986_9.8181	alpha-Tocopherol acetate	2.7757e-18	1.4369e-17	12.301	3.6207	8.5107e-17	3.9418e-16	8.2662	3.0472	2.6056e-16	1.2068e-15	10.328	3.3685	1.1255e-09	4.3062e-09	3.9775	1.9919
191.0181_1.2396	threo-Isocitric acid	2.0344e-17	9.9459e-17	0.19277	-2.3751	1.4419e-16	6.0423e-16	0.18024	-2.472	0.92044	0.97241	1.0135	0.019346	0.042563	0.13377	0.77847	-0.36129
325.2739_9.7233	15R-HEDE	1.7942e-16	8.31e-16	0.15393	-2.6997	1.3917e-16	6.0423e-16	0.14517	-2.7842	2.9417e-17	1.4382e-16	0.13889	-2.848	1.276e-16	7.4858e-16	0.13459	-2.8934
145.0511_0.7938	Adipic acid	2.6922e-16	1.1846e-15	1.666	0.73642	2.2557e-14	9.0227e-14	1.6004	0.6784	6.6246e-15	2.776e-14	1.5944	0.67302	8.0942e-15	4.1899e-14	1.5976	0.6759
617.1831_7.2819	Heme;Haem;Protoheme	4.0555e-15	1.6995e-14	0.09891	-3.3377	3.9432e-19	2.0412e-18	0.054501	-4.1976	3.0334e-20	1.7796e-19	0.050286	-4.3137	3.79e-20	2.5656e-19	0.049235	-4.3442
179.059_3.5254	1,7-Dimethylxanthine	1.0832e-13	4.3327e-13	0.10053	-3.3143	2.0575e-12	7.8723e-12	0.11513	-3.1187	6.3935e-12	2.3443e-11	0.13175	-2.9241	2.5443e-10	1.0177e-09	0.15799	-2.6621
299.2555_10.6663	9R,10S-epoxy-stearic acid;9S,10R-epoxy-stearic acid	4.5761e-12	1.7509e-11	11.58	3.5336	5.0643e-18	2.4759e-17	8.6003	3.1044	3.8807e-19	2.0088e-18	9.5707	3.2586	1.0865e-12	5.3117e-12	6.0498	2.5969
251.1313_8.4957	3alpha-Hydroxyoreadone	1.2488e-11	4.5789e-11	0.19424	-2.3641	2.1633e-11	7.6147e-11	0.1926	-2.3763	4.8674e-12	1.8623e-11	0.1804	-2.4707	1.741e-10	7.2955e-10	0.20337	-2.2978
321.1315_5.9004	Arachidonic acid	1.2947e-08	4.5573e-08	0.35176	-1.5073	6.2808e-12	2.303e-11	0.17535	-2.5117	7.9309e-13	3.1724e-12	0.16636	-2.5877	2.0574e-12	9.0526e-12	0.15948	-2.6486
261.0731_7.0236	L-beta-aspartyl-L-glutamic acid	1.2897e-07	4.365e-07	0.16041	-2.6402	1.3759e-07	4.657e-07	0.15458	-2.6936	1.2809e-07	4.5089e-07	0.1552	-2.6878	1.789e-07	6.5595e-07	0.1514	-2.7236
442.307_8.9693	N-arachidonoyl histidine	0.11802	0.38465	1.0805	0.11174	0.82154	0.90632	0.99492	-0.0073512	0.82943	0.96534	0.99796	-0.0029414	0.18409	0.48887	0.97114	-0.042255
327.2789_9.8207	20-HETE-d6	0.13462	0.42308	1.0899	0.12425	0.26521	0.6085	0.94403	-0.083098	0.32141	0.76216	0.94879	-0.075837	0.56997	0.7776	0.96814	-0.046715
377.3068_9.3816	Isolithocholic acid	0.14554	0.42833	0.86839	-0.20359	0.051696	0.16247	0.8248	-0.27788	0.40864	0.8401	0.90805	-0.13915	0.0025067	0.0084843	0.75016	-0.41473
798.5412_10.8556	PI-Cer(t18:0/16:0)	0.14602	0.42833	0.85072	-0.23324	0.42367	0.76088	1.0555	0.077993	0.84946	0.96534	0.97939	-0.030039	0.55772	0.7776	1.0108	0.015557
743.5433_10.8805	NADP	0.16285	0.46227	0.79526	-0.33049	0.75022	0.88026	0.94506	-0.081527	0.75709	0.93837	1.0633	0.088597	0.67436	0.82053	0.89842	-0.15453
795.6074_10.7519	16:3-Glc-Campesterol	0.1966	0.54066	0.79929	-0.32321	0.9198	0.95629	1.0144	0.020633	0.35594	0.78307	1.1382	0.18672	0.91767	0.93411	0.93346	-0.099339
702.5645_9.156	PE(16:0/P-18:1(9Z))	0.20757	0.55351	0.82911	-0.27037	0.40948	0.75072	1.1554	0.20844	0.85031	0.96534	1.0155	0.022136	0.88618	0.93411	0.97054	-0.043142
939.5408_10.7724	PIP(18:2(9Z,12Z)/18:1(11Z))	0.27687	0.7166	0.81606	-0.29325	0.64844	0.80538	0.90021	-0.15167	0.73424	0.93642	1.0326	0.046255	0.5832	0.7776	0.85503	-0.22595
701.5611_9.1667	DG(22:0/0:0/20:4n6)	0.31524	0.78213	0.8107	-0.30277	0.31735	0.64947	1.1759	0.23375	0.68996	0.9341	1.0132	0.018979	0.92349	0.93411	0.98012	-0.028969
935.5241_10.9858	Oxytocin	0.31996	0.78213	1.0993	0.13664	0.93456	0.95629	1.0267	0.038041	0.5174	0.91708	1.0836	0.11589	0.82066	0.91415	0.9669	-0.048568
829.5577_9.3758	PGP(16:1(9Z)/18:0)	0.34034	0.80947	0.79178	-0.33682	0.34888	0.68226	1.1663	0.22192	0.43817	0.8401	1.0755	0.10497	0.90527	0.93411	0.99392	-0.0087976
757.56_9.364	DG(24:0/0:0/22:4n6)	0.36154	0.81465	0.84297	-0.24645	0.15316	0.42118	1.1761	0.23396	0.65806	0.9341	0.98669	-0.019325	0.57319	0.7776	1.0471	0.066457
942.4824_10.8731	(2E)-Dodecenoyl-CoA	0.371	0.81465	0.86755	-0.20497	0.60448	0.80538	0.90632	-0.1419	0.96829	0.99081	0.98515	-0.021585	0.57242	0.7776	0.91207	-0.13279
190.9277_12.1435	Citric acid	0.3822	0.81465	1.0601	0.084176	0.58583	0.80538	1.0173	0.024771	0.68033	0.9341	1.0189	0.026956	0.74401	0.88477	1.0061	0.0087258
383.1719_9.0823	beta-D-Glucopyranuronic acid	0.38699	0.81465	0.91473	-0.12858	0.2535	0.60292	1.1145	0.15635	0.67428	0.9341	1.0318	0.045189	0.80117	0.91415	1.0227	0.032348
224.9914_11.0946	Cysteinyl-Cysteine	0.38881	0.81465	0.97388	-0.03819	0.66446	0.80538	1.0396	0.056011	0.72301	0.93566	1.0334	0.047462	0.44825	0.74513	0.94769	-0.07751
215.0315_0.784	2-C-Methyl-D-erythritol 4-phosphate	0.4094	0.81518	0.97935	-0.030105	0.6681	0.80538	1.0889	0.12283	0.39652	0.8401	1.2149	0.2808	0.13244	0.38848	1.1605	0.21477
203.9706_11.0788	Glycyl-Glutamine	0.42451	0.81518	0.97536	-0.035988	0.82393	0.90632	1.0182	0.02603	0.92401	0.97241	1.0056	0.0080699	0.25169	0.58287	0.94117	-0.087473
887.5484_11.1029	PI(20:3(8Z,11Z,14Z)/18:0)	0.42478	0.81518	0.90039	-0.15138	0.65686	0.80538	0.96544	-0.050738	0.68061	0.9341	0.939	-0.090806	0.59845	0.77774	0.92863	-0.10682
563.3766_10.6384	dihydroxy-9,11-didehydrocholecalciferol	0.42611	0.81518	0.96787	-0.047113	0.79761	0.90398	0.9837	-0.023708	0.85564	0.96534	0.97892	-0.03073	0.24169	0.58287	0.8906	-0.16715
943.4807_10.8876	PIP(18:0/18:1(11Z))	0.43967	0.81566	0.87493	-0.19276	0.53769	0.80079	0.8948	-0.16036	0.96221	0.99081	0.96958	-0.044574	0.57706	0.7776	0.90682	-0.14111
538.1791_10.811	DG(14:1n5/0:0/16:1n7)	0.44491	0.81566	0.91079	-0.13482	0.55509	0.80079	0.89055	-0.16723	0.57617	0.9341	0.89231	-0.16438	0.358	0.71401	0.8549	-0.22617
506.3609_11.0167	CerP(d18:1/8:0)	0.47932	0.83738	0.95994	-0.058977	0.60449	0.80538	1.0373	0.05288	0.65399	0.9341	1.017	0.024306	0.27348	0.6086	1.0823	0.11407
824.5565_10.7735	(3'-sulfo)Galbeta-Cer(d18:0/18:0(2OH))	0.48002	0.83738	0.96592	-0.050023	0.2394	0.60192	1.0824	0.1142	0.9962	0.9962	0.97514	-0.036315	0.4138	0.71401	1.0299	0.042451
427.3545_8.5624	methylvitamin D2	0.4853	0.83738	0.90767	-0.13976	0.26968	0.6085	0.88275	-0.17992	0.26333	0.6437	0.87926	-0.18564	0.029212	0.095209	0.76381	-0.38871
787.6054_10.7847	18:0-18:2-PC	0.51368	0.84181	1.009	0.01296	0.59629	0.80538	1.0607	0.085066	0.24158	0.6252	0.87256	-0.19667	0.39619	0.71401	1.0527	0.074053
934.5237_10.998	Undecanoyl-CoA	0.5144	0.84181	1.0401	0.056772	0.93181	0.95629	1.0091	0.013067	0.64343	0.9341	1.0374	0.05298	0.81039	0.91415	0.96107	-0.057289
610.1883_10.0827	CE(15:1)	0.53778	0.84181	1.0913	0.12602	0.72228	0.85893	1.0288	0.041009	0.43914	0.8401	0.85424	-0.22728	0.40389	0.71401	0.84138	-0.24917
706.8014_0.7369	PS(14:0/16:0)	0.5381	0.84181	0.95343	-0.068806	0.48959	0.80079	0.94376	-0.083503	0.77664	0.94923	0.98197	-0.026254	0.68066	0.82053	0.9701	-0.043788
728.481_8.8498	PS(14:1(9Z)/18:3(9Z,12Z,15Z))	0.54492	0.84181	1.0365	0.051689	0.45808	0.79042	1.039	0.055182	0.91253	0.97241	1.0043	0.0061734	0.36701	0.71401	1.065	0.090848
730.789_0.7364	SM(d18:1/18:0)	0.54526	0.84181	0.96332	-0.053917	0.65362	0.80538	0.97548	-0.035821	0.63247	0.9341	1.033	0.046851	0.61696	0.78315	0.96359	-0.053508
433.1801_10.2528	LPA(0:0/18:2(9Z,12Z))	0.59973	0.87695	0.92984	-0.10495	0.16241	0.43309	0.82268	-0.2816	0.35213	0.78307	0.84885	-0.23641	0.17075	0.48471	0.82758	-0.27303
540.4261_9.6837	Cer(d18:0/16:0)	0.60034	0.87695	0.94686	-0.078775	0.021377	0.069674	0.78608	-0.34725	0.15728	0.48216	0.85185	-0.23133	0.24761	0.58287	0.90086	-0.15062
670.7105_0.7619	Galactosylceramide (d18:1/14:0)	0.60477	0.87695	0.95707	-0.063309	0.28667	0.63068	0.91619	-0.12629	0.55319	0.9341	0.94842	-0.076404	0.49128	0.7776	0.9335	-0.099272
733.5552_10.0201	GPCho(14:0/18:1(11Z))	0.61397	0.87695	0.84274	-0.24684	0.95291	0.96387	1.1089	0.14918	0.80166	0.95332	1.0675	0.094257	0.44877	0.74513	0.83408	-0.26175
288.2859_7.6084	Leucyl-Arginine	0.61785	0.87695	0.85181	-0.2314	0.3387	0.67739	0.7126	-0.48883	0.50185	0.91708	0.70994	-0.49423	0.39898	0.71401	0.84273	-0.24685
357.0657_8.5636	IAA-94;Indanyloxyacetic acid	0.63575	0.88357	1.1304	0.17686	0.51458	0.80079	1.0528	0.074184	0.14381	0.4687	0.84977	-0.23486	0.38948	0.71401	1.0617	0.086309
455.333_9.8935	27-Norcholestanehexol	0.65327	0.88357	1.0563	0.079069	0.1176	0.34496	0.78807	-0.34361	0.16437	0.48216	0.79384	-0.33308	0.18888	0.48887	0.80994	-0.30411
512.7427_11.0406	Cer(d18:0/14:0)	0.65665	0.88357	0.99603	-0.005746	0.3969	0.74313	1.0354	0.050196	0.24866	0.6252	1.0534	0.0751	0.56753	0.7776	0.97624	-0.034686
192.9909_0.8116	2-Chloro-3-oxoadipate	0.66268	0.88357	0.98852	-0.016663	0.91179	0.95629	1.0512	0.072016	0.90197	0.97241	1.0009	0.0012804	0.84396	0.91689	1.0089	0.012768
579.8595_0.7463	DG(15:0/18:1(9Z)/0:0)	0.7074	0.91276	0.98517	-0.021559	0.30512	0.64666	0.93798	-0.092367	0.994	0.9962	1.0082	0.011811	0.55279	0.7776	0.96186	-0.056094
729.1665_6.5494	SM(d18:1/18:1(11Z))	0.72551	0.91276	0.97885	-0.030835	0.76754	0.88873	0.99159	-0.012178	0.67067	0.9341	1.0418	0.059015	0.8142	0.91415	1.0007	0.0010148
810.3961_0.766	PS(18:0/20:4(8Z,11Z,14Z,17Z))	0.73487	0.91276	0.97894	-0.030714	0.50835	0.80079	0.9307	-0.10361	0.42562	0.8401	0.91734	-0.12447	0.23718	0.58287	0.88443	-0.17718
616.5536_0.7698	CerP(d18:1/16:0)	0.74003	0.91276	0.9695	-0.044689	0.55295	0.80079	0.95321	-0.069133	0.72229	0.93566	0.97956	-0.029801	0.4914	0.7776	0.94204	-0.086135
807.5742_9.1758	PI(16:2(9Z,12Z)/16:0)	0.75088	0.91276	0.83426	-0.26144	0.30864	0.64666	1.1747	0.23234	0.32911	0.76216	1.0817	0.11326	0.51004	0.7776	1.0746	0.10374
411.3799_10.9859	Vitamin D5	0.77948	0.91276	0.91084	-0.13473	0.61061	0.80538	0.88716	-0.17274	0.68708	0.9341	0.86994	-0.201	0.62296	0.78315	0.91745	-0.1243
803.2385_6.548	Hydroxyacetic Porphyrin III	0.78251	0.91276	0.95392	-0.068059	0.13344	0.3788	0.84945	-0.23541	0.062407	0.21122	0.82169	-0.28334	0.40609	0.71401	0.91389	-0.12991
566.5129_10.2446	Cer(d18:0/18:0)	0.79547	0.91276	1.0566	0.079458	0.52895	0.80079	0.90886	-0.13787	0.92821	0.97241	0.88236	-0.18056	0.97402	0.97402	1.1238	0.16838
416.3348_9.8794	3-Hydroxyhexadecanoylcarnitine	0.796	0.91276	0.97918	-0.030357	0.076142	0.23105	0.86075	-0.21633	0.16287	0.48216	0.88236	-0.18056	0.17879	0.48887	0.88623	-0.17424
811.6064_9.316	TG(16:1(9Z)/15:0/18:4(6Z,9Z,12Z,15Z))	0.79808	0.91276	1.0461	0.065067	0.54324	0.80079	1.0743	0.1034	0.71054	0.93566	0.85436	-0.22709	0.311	0.66752	1.1226	0.16685
297.2075_9.1889	10-Deoxymethynolide	0.79866	0.91276	1.0311	0.044193	0.80126	0.90398	1.0398	0.056323	0.89132	0.97241	0.94358	-0.083781	0.58009	0.7776	0.93191	-0.10174
296.1458_8.5572	Asparaginyl-Tyrosine	0.81228	0.91642	0.98381	-0.023546	0.44126	0.77662	0.94378	-0.083473	0.21527	0.57405	0.91994	-0.1204	0.60098	0.77774	0.96543	-0.050754
275.2682_9.1833	Lysyl-Lysine	0.85431	0.95163	0.98601	-0.02032	0.52021	0.80079	0.91877	-0.12223	0.53149	0.91708	0.88933	-0.16921	0.57553	0.7776	0.9446	-0.082226
369.3523_9.509	3-Deoxyvitamin D3	0.91693	0.97777	0.84612	-0.24106	0.85605	0.92991	1.1162	0.15854	0.74747	0.93837	1.1514	0.20341	0.66769	0.82053	0.90964	-0.13664
371.313_7.8397	Di(2-ethylhexyl) adipate;Dioctyl adipate	0.93342	0.97777	0.99991	-0.00013683	0.62108	0.80538	0.9836	-0.023862	0.61014	0.9341	1.0302	0.042907	0.86203	0.92511	1.0052	0.0074431
758.5704_10.2182	18:1-18:1-PE	0.93558	0.97777	0.78067	-0.35722	0.97961	0.97961	0.92617	-0.11065	0.41591	0.8401	1.0955	0.13164	0.89747	0.93411	0.91229	-0.13244
601.4625_10.1016	Hydroxyspheroidenone	0.93845	0.97777	1.0174	0.024857	0.48213	0.80079	0.94448	-0.082415	0.52718	0.91708	0.94267	-0.085171	0.35981	0.71401	0.91773	-0.12386
553.2985_9.2005	L-rhamnoside	0.94143	0.97777	1.0069	0.0098657	0.63663	0.80538	0.95332	-0.068961	0.17633	0.50056	0.88079	-0.18312	0.81877	0.91415	0.97708	-0.033447
201.8584_10.7722	Glycyl-Glutamate	0.94444	0.97777	0.92928	-0.10581	0.37531	0.71798	0.74262	-0.4293	0.57163	0.9341	0.69599	-0.52286	0.3241	0.67906	0.71378	-0.48645
930.5181_10.7887	Guanosine pentaphosphate adenosine	0.96391	0.978	1.0455	0.064182	0.86651	0.92991	1.0665	0.092828	0.49522	0.91708	0.90778	-0.13959	0.8311	0.91421	0.98434	-0.022775
463.3764_9.827	2alpha-(3-Hydroxypropyl)-1alpha,25-dihydroxy-19-norvitamin D3	0.96689	0.978	0.90089	-0.15058	0.22071	0.57124	0.76585	-0.38487	0.19229	0.52879	0.75289	-0.40948	0.27664	0.6086	0.78585	-0.34767
441.2947_10.6662	25-hydroxy-27-norvitamin D3	0.99885	0.99885	0.96161	-0.056473	0.24752	0.60292	0.81978	-0.28669	0.79439	0.95332	0.89728	-0.15637	0.11903	0.3612	0.77425	-0.36913
