## Supplementary material for "Innate immune responses in patients treated with SBRT irradiation enhances prostate cancer remissions": Supp. Table 5

### Sheet: All time point
	Supplementary Table 5. Linear mixed effects model analysis of metabolomics data augments validation of immune response findings with proteomics analyses
	Metabolite Name	Intercept	Low Risk	t.value	p.value	Recurrence	t.value	p.value
	Ornithine	0.07(0.02)	-0.01(0)	-1.18417	0.236348	0.02(0)	3.95347	7.70248e-05
	Adipic acid	0.09(0.01)	-0.01(0)	-5.46343	4.67026e-08	0.02(0)	6.09989	1.06144e-09
	Methyl N-methylanthranilate	0.82(0.29)	-0.12(0.04)	-2.95468	0.00312991	0.08(0.04)	1.94001	0.0523783
	Uric acid	12.1(3.3)	-0.38(0.55)	-0.683187	0.494489	1.97(0.6)	3.31734	0.000908803
	Suberic acid	0.01(0)	0.01(0)	8.87649	0	0(0)	3.84277	0.000121656
	1,7-Dimethylxanthine	0.04(0.02)	-0.01(0.01)	-1.01991	0.307769	0(0.01)	0.0831181	0.933758
	Citric acid	0.77(0.02)	-0.25(0.02)	-10.2832	0	0.14(0.03)	5.41799	6.02726e-08
	threo-Isocitric acid	0.13(0.03)	-0.06(0.01)	-5.01148	5.40127e-07	0(0.01)	0.0970224	0.922709
	2-Chloro-3-oxoadipate	0.02(0)	-0.01(0)	-10.7373	0	0(0)	-3.53666	0.00040522
	n-acetyldopamine	0.18(0.05)	0(0)	-0.222644	0.823813	0.02(0)	5.58303	2.3637e-08
	Glycyl-Glutamate	0.03(0)	-0.02(0)	-4.49059	7.10277e-06	0.03(0.01)	6.42878	1.28636e-10
	2-C-Methyl-D-erythritol 4-phosphate	0.5(0.03)	-0.16(0.04)	-4.47618	7.59922e-06	-0.11(0.04)	-2.86725	0.00414061
	5-Acetylamino-6-formylamino-3-methyluracil	0.14(0.04)	-0.03(0.01)	-3.99451	6.48289e-05	0.02(0.01)	2.86393	0.00418418
	Glutamyl-Cysteine	0.14(0.04)	-0.02(0.01)	-2.69789	0.00697797	0.01(0.01)	1.4747	0.140294
	3alpha-Hydroxyoreadone	0.02(0.02)	0.05(0.01)	10.2472	0	0(0.01)	-0.562502	0.573774
	L-beta-aspartyl-L-glutamic acid	0.12(0.05)	-0.05(0.02)	-2.2244	0.0261214	-0.03(0.03)	-1.3346	0.182009
	Vitamin D5	0.02(0)	-0.01(0)	-8.51302	0	0(0)	0.0191726	0.984703
	LPA(0:0/18:2)	0.01(0)	-0.01(0)	-6.16315	7.13101e-10	0.01(0)	5.17942	2.22571e-07
	Cer(d18:0/18:0)	0.14(0.01)	-0.13(0.02)	-7.18335	6.80345e-13	-0.05(0.02)	-2.68582	0.00723521
	DG(15:0/18:1/0:0)	0.01(0)	0(0)	-9.65852	0	0(0)	5.27895	1.29929e-07
	CerP(d18:1/16:0)	0.02(0)	-0.01(0)	-12.3264	0	0(0)	6.43564	1.22952e-10
	Galactosylceramide (d18:1/14:0)	0.01(0)	0(0)	-8.58424	0	0(0)	6.17069	6.79915e-10
	PS(14:0/16:0)	0.01(0)	0(0)	-10.3058	0	0(0)	5.84484	5.07067e-09
	SM(d18:1/18:0)	0.01(0)	0(0)	-9.09047	0	0(0)	4.87799	1.07173e-06
	NADP	0.08(0)	-0.05(0.01)	-8.62073	0	0.01(0.01)	2.0656	0.0388662
	PS(18:0/20:4)	0.02(0)	-0.01(0)	-10.5375	0	0(0)	7.22723	4.92939e-13
	PI(20:3/18:0)	0.08(0)	-0.04(0)	-9.08813	0	0.02(0)	5.23438	1.65537e-07
	Guanosine pentaphosphate adenosine	0.24(0.01)	-0.16(0.01)	-11.2427	0	-0.01(0.02)	-0.417069	0.676628
	Undecanoyl-CoA	0.02(0)	-0.01(0)	-7.14457	9.02833e-13	0.01(0)	6.08761	1.14612e-09
	Oxytocin	0.02(0)	-0.01(0)	-8.23752	2.22045e-16	0.01(0)	7.36689	1.74749e-13
	PIP(18:2/18:1)	0.12(0.01)	-0.07(0.01)	-9.31513	0	0.06(0.01)	6.9346	4.07363e-12
	Dodecenoyl-CoA	0.05(0)	-0.02(0)	-10.5365	0	0.02(0)	7.01065	2.3721e-12
	PIP(18:0/18:1)	0.03(0)	-0.01(0)	-10.2598	0	0.01(0)	6.43949	1.19876e-10
	Glycyl-Glutamine	0.01(0)	0(0)	-11.5442	0	0(0)	0.990516	0.321922
	Cysteinyl-Cysteine	0.04(0)	-0.02(0)	-12.2811	0	0.01(0)	4.96034	7.03706e-07
	Lysyl-Lysine	0(0)	0(0)	-9.27806	0	0(0)	-1.22459	0.22073
	Leucyl-Arginine	0.07(0.01)	-0.06(0.01)	-7.21057	5.5711e-13	0.03(0.01)	3.25963	0.00111559
	Asparaginyl-Tyrosine	0.01(0)	0(0)	8.30129	0	0(0)	1.56886	0.116681
	10-Deoxymethynolide	0.02(0)	-0.01(0)	-11.1121	0	0(0)	-0.585902	0.557942
	9R,10S-epoxy-stearic acid;9S,10R-epoxy-stearic acid	0.15(0.03)	-0.09(0.02)	-4.75659	1.96894e-06	-0.03(0.02)	-1.58578	0.11279
	Arachidonic acid	0.01(0)	-0.01(0)	-2.0777	0.0377372	0.01(0)	4.04348	5.26626e-05
	15R-HEDE	0.02(0.01)	-0.01(0)	-4.0587	4.93476e-05	0(0)	1.29534	0.195202
	20-HETE-d6	0.01(0)	0(0)	-3.76593	0.000165933	0(0)	1.32448	0.185343
	MG(16:1/0:0/0:0)	0.01(0)	0(0)	-2.56777	0.0102355	0(0)	-1.59701	0.110263
	Arginyl-Arginine	0.02(0.01)	-0.01(0)	-4.66957	3.01825e-06	0(0)	-1.05003	0.293704
	S-(Hydroxymethyl)glutathione	0.01(0.01)	0.01(0)	3.34708	0.00081669	0(0)	-1.01778	0.308782
	IAA-94;Indanyloxyacetic acid	0(0)	0(0)	1.69916	0.0892892	0(0)	-1.77005	0.0767189
	3-Deoxyvitamin D3	0.24(0.01)	-0.23(0.01)	-22.8173	0	0.01(0.01)	0.886762	0.375207
	Di(2-ethylhexyl) adipate;Dioctyl adipate	0.01(0)	0(0)	-13.086	0	0(0)	-1.59995	0.109609
	Isolithocholic acid	0.01(0)	0(0)	-0.501801	0.615807	0(0)	-0.69482	0.487168
	1-Arachidonoylglycerol;1-Arachidonoyl-sn-glycerol	0.02(0.01)	-0.01(0)	-2.41123	0.0158989	0(0)	-0.310182	0.756422
	beta-D-Glucopyranuronic acid	0.01(0)	0.01(0)	11.9916	0	0(0)	-0.500524	0.616706
	3b,7a-Dihydroxy-5b-cholanoic acid	0.27(0.08)	-0.02(0.02)	-0.827477	0.407967	0.13(0.02)	5.6276	1.82737e-08
	N-oleoyl glutamic acid	0.05(0.02)	0.02(0)	6.64683	2.99469e-11	-0.01(0)	-1.83219	0.0669227
	3-Hydroxyhexadecanoylcarnitine	0.01(0)	0(0)	-7.85222	3.9968e-15	0(0)	0.25829	0.796183
	11Z-Octadecenylcarnitine	0.14(0.03)	-0.03(0.01)	-2.69053	0.00713381	-0.01(0.01)	-0.563144	0.573336
	methylvitamin D2	0.01(0)	0(0)	-3.66701	0.000245401	0(0)	0.405376	0.685201
	25-hydroxy-27-norvitamin D3	0.03(0)	-0.02(0)	-13.2527	0	0.01(0)	3.70258	0.000213417
	N-arachidonoyl histidine	0.01(0)	0(0)	-1.31493	0.188535	0(0)	1.81876	0.0689481
	27-Norcholestanehexol	0.05(0)	-0.02(0)	-5.79955	6.64931e-09	0(0)	0.282116	0.777855
	2alpha-(3-Hydroxypropyl)-1alpha,25-dihydroxy-19-norvitamin D3	0.01(0)	0(0)	-3.61117	0.000304814	0(0)	-0.773056	0.439489
	alpha-Tocopherol acetate	0.09(0.05)	0.24(0.03)	8.69698	0	-0.01(0.03)	-0.468135	0.639688
	CerP(d18:1/8:0)	0.05(0)	0.02(0)	5.09716	3.44781e-07	-0.01(0)	-4.02418	5.71752e-05
	Cer(d18:0/14:0)	0(0)	0(0)	-10.3946	0	0(0)	-3.04196	0.00235041
	DG(14:1n5/0:0/16:1n7)	0.01(0)	-0.01(0)	-15.5313	0	0(0)	1.24739	0.212255
	Cer(d18:0/16:0)	0.01(0)	0(0)	-6.20686	5.40551e-10	0(0)	0.267992	0.788705
	L-rhamnoside	0.03(0)	-0.01(0)	-6.52593	6.75788e-11	0(0)	-1.0348	0.300761
	dihydroxy-9,11-didehydrocholecalciferol	0.03(0)	-0.02(0)	-11.878	0	0.01(0)	4.21272	2.52318e-05
	Hydroxyspheroidenone	0.01(0)	0(0)	-5.76904	7.97252e-09	0(0)	7.08616	1.3789e-12
	CE(15:1)	0.01(0)	0.01(0)	8.09369	6.66134e-16	0(0)	1.5478	0.121672
	Heme;Haem;Protoheme	0.03(0.02)	-0.01(0.02)	-0.574613	0.565553	-0.03(0.02)	-1.49267	0.135523
	PE(18:3/14:1)	0.05(0.03)	0.01(0)	3.1871	0.00143708	-0.01(0)	-2.21931	0.0264659
	DG(22:0/0:0/20:4n6)	0.07(0.01)	0.15(0.01)	16.9079	0	0(0.01)	-0.34929	0.726872
	PE(16:0/P-18:1)	0.03(0)	0.06(0)	16.7221	0	0(0)	-0.29482	0.768132
	Adenylated molybdopterin	0.26(0.2)	-0.04(0.02)	-1.81004	0.0702903	0.08(0.03)	3.25389	0.00113837
	PS(14:1/18:3)	0.01(0)	0(0)	10.707	0	0(0)	-2.84173	0.00448688
	SM(d18:1/18:1)	0.03(0)	-0.01(0)	-4.28374	1.83778e-05	0.02(0)	11.1707	0
	GPCho(14:0/18:1)	0.08(0)	-0.07(0.01)	-11.8924	0	0.03(0.01)	4.63073	3.64371e-06
	DG(24:0/0:0/22:4n6)	0.06(0.01)	0.07(0.01)	11.4485	0	0(0.01)	0.266703	0.789697
	18:1-18:1-PE	7.39(0.33)	-6.75(0.41)	-16.3189	0	-0.83(0.45)	-1.84984	0.0643369
	18:0-18:2-PC	0.3(0.02)	0.21(0.03)	6.69389	2.17311e-11	-0.01(0.03)	-0.160829	0.872228
	16:3-Glc-Campesterol	0.1(0.01)	-0.06(0.01)	-10.3479	0	-0.02(0.01)	-2.90205	0.00370724
	PI-Cer(t18:0/16:0)	0.04(0)	0.01(0)	5.43476	5.4869e-08	0(0)	1.80539	0.0710132
	Hydroxyacetic Porphyrin III	0.82(0.03)	-0.03(0.03)	-0.896437	0.37002	-0.43(0.04)	-12.0753	0
	PI(16:2/16:0)	0.42(0.05)	0.98(0.05)	21.4167	0	-0.03(0.05)	-0.53053	0.595744
	TG(16:1/15:0/18:4)	0.28(0.02)	0.49(0.03)	14.0025	0	-0.03(0.04)	-0.903664	0.366173
	(3'-sulfo)Galbeta-Cer(d18:0/18:0(2OH))	0.04(0)	0.01(0)	3.88247	0.0001034	0(0)	-0.306687	0.759082
	PGP(16:1/18:0)	0.06(0.01)	0.12(0.01)	17.0622	0	0(0.01)	0.630174	0.528581
	* Estimate (Standard Error)
