## Supplementary material for "Innate immune responses in patients treated with SBRT irradiation enhances prostate cancer remissions": Supp. Table 6

### Sheet: All time point
	Supplementary Table 6. Linear Mixed Effect Models analysis of proteomics data combining all time points post-RT.
	Immune Response Related proteins
	Uniprot	Protein Name	Gene Name	Intercept	Recurrence	t.value	p.value
	P04040	Catalase	CAT	8.255(0.011)*	-0.043(0.022)	-1.95993	0.0500037
	P02794	Ferritin heavy chain	FTH1	7.366(0.021)	0.071(0.045)	1.55613	0.119676
	P61088	Ubiquitin-conjugating enzyme E2 N	UBE2N	9.799(0.014)	-0.058(0.02)	-2.90766	0.00364144
	P30041	Peroxiredoxin-6	PRDX6	9.931(0.044)	-0.107(0.06)	-1.77887	0.0752611
	Q9UQ80	Proliferation-associated protein 2G4	PA2G4	9.546(0.034)	-0.1(0.048)	-2.06631	0.0387988
	P62979	Ubiquitin-40S ribosomal protein S27a	RPS27A	7.36(0.011)	-0.148(0.024)	-6.23431	4.53771e-10
	Q99829	Copine-1	CPNE1	6.96(0.036)	-0.206(0.053)	-3.90967	9.2423e-05
	P50395	Rab GDP dissociation inhibitor beta	GDI2	6.655(0.046)	-0.172(0.073)	-2.35853	0.0183477
	P63000	Ras-related C3 botulinum toxin substrate 1	RAC1	7.603(0.018)	-0.103(0.028)	-3.64567	0.000266693
	P60900	Proteasome subunit alpha type-6	PSMA6	6.795(0.023)	-0.09(0.027)	-3.33009	0.000868174
	O75582	Ribosomal protein S6 kinase alpha-5	RPS6KA5	8.088(0.022)	0.018(0.028)	0.64802	0.516972
	P07384	Calpain-1 catalytic subunit	CAPN1	8.306(0.022)	-0.131(0.046)	-2.86744	0.00413806
	P25786	Proteasome subunit alpha type-1	PSMA1	9.125(0.041)	-0.023(0.051)	-0.444014	0.657032
	P25774	Cathepsin S	CTSS	7.926(0.023)	0.032(0.039)	0.815738	0.41465
	P00734	Prothrombin	F2	8.992(0.039)	-0.136(0.048)	-2.8557	0.00429418
	P22079	Lactoperoxidase	LPO	7.332(0.034)	-0.022(0.043)	-0.499618	0.617344
	* Estimate (Standard Error)
	DNA damage Related proteins
	Uniprot	Protein Name	Target	Intercept	Recurrence	t.value	p.value
	P22392	Nucleoside diphosphate kinase B	NDP kinase B	9699.07(778.13)	-2072.06(645.31)	-3.21095	0.00132296
	P00568	Adenylate kinase isoenzyme 1	Myokinase human	33095.76(2995.27)	-5966.97(2273.2)	-2.62492	0.00866698
	P04818	Thymidylate synthase	TS	808.71(18.78)	-62.67(39.82)	-1.57408	0.11547
	Q9H773	dCTP pyrophosphatase 1	XTP3A	1063.36(16.63)	-10.92(33.2)	-0.328979	0.742171
	* Estimate (Standard Error)
	Cell Cycle Related proteins
	Uniprot	Protein Name	Target	Intercept	Recurrence	t.value	p.value
	Q14974	Importin subunit beta-1	IMB1	10718.87(985.7)	-1049.11(761.84)	-1.37708	0.168486
	P68400	Casein kinase II subunit alpha	CK2-A1B	5028.22(513.78)	-425.9(411.25)	-1.03565	0.300368
	P62826	GTP-binding nuclear protein Ran	RAN	2124.98(244.89)	-352.88(183.51)	-1.923	0.0544804
	P31946	14-3-3 protein beta/alpha	14-3-3	3987.81(56.33)	-250.24(119.41)	-2.09566	0.0361121
	P61088	Ubiquitin-conjugating enzyme E2 N	UBE2N	4913.34(444.27)	-921.75(328.79)	-2.80347	0.00505558
	P62979	Ubiquitin-40S ribosomal protein S27a	Ubiquitin	77919.67(2250.34)	-5350.39(2226.52)	-2.40302	0.0162601
	P04818	Thymidylate synthase	TS	808.71(18.78)	-62.67(39.82)	-1.57408	0.11547
	P60900	Proteasome subunit alpha type-6	PSA6	1261.18(46.54)	-20.84(34.55)	-0.603172	0.546394
	P25786	Proteasome subunit alpha type-1	PSA1	1768.35(16.88)	-1.23(25.49)	-0.0483805	0.961413
	P17612	cAMP-dependent protein kinase catalytic subunit alpha	PRKACA	9337.37(336.42)	-1068.41(434.27)	-2.46024	0.0138845
	P63279	SUMO-conjugating enzyme UBC9	UBC9	2337.44(114.7)	-297.08(117.07)	-2.53771	0.0111581
	P27361	Mitogen-activated protein kinase 3	ERK-1	1457.86(35.83)	-76.83(51.74)	-1.48497	0.137552
	P07948	Tyrosine-protein kinase Lyn	LYN	7023.64(223.63)	-869.89(330.11)	-2.63516	0.00840964
	P05771	Protein kinase C beta type	PKC-B-II	13945.6(449.38)	-641.5(692.16)	-0.926809	0.354025
	P25787	Proteasome subunit alpha type-2	PSA2	1155.22(31.01)	95.76(53)	1.80678	0.0707973
	P17252	Protein kinase C alpha type	PKC-A	5780.38(116.14)	-339.5(215.11)	-1.57826	0.114506
	* Estimate (Standard Error)
